# An Efficient and Interpretable Foundation Model for Retinal Image Analysis in Disease Diagnosis

**DOI:** 10.1101/2025.02.19.25322447

**Authors:** Wei Dai, Zhen Ji Chen, Yinghao Yao, Yu Chen, Jiyuan Fang, Qingshi Bai, Chuang Xu, Huimin Wu, Huaiyuan Ding, Hui Yang, Ran Zhuo, Riyan Zhang, Jian Yuan, Cong Ye, Hong Wang, Liangde Xu, Yongxin Yang, Xiaoguang Yu, Timothy Hospedales, Jia Qu, Jianzhong Su

**Affiliations:** State Key Laboratory of Eye Health, Eye Hospital, Wenzhou Medical University, Wenzhou, China; Oujiang Laboratory, Zhejiang Lab for Regenerative Medicine, Vision and Brain Health, Wenzhou, China; Department of Ophthalmology, The Second Affiliated Hospital and Yuying Children’s Hospital of Wenzhou Medical University, Wenzhou, China; Queen Mary University of London, UK; Institute of PSI Genomics, Wenzhou, China; School of Informatics, University of Edinburgh, UK

**Author notes:** These authors contributed equally (Wei Dai, Zhen Ji Chen, Yinghao Yao). Corresponding authors: Jia Qu, Jianzhong Su.

**Keywords:** Hierarchical representation learning, Contrastive learning, Clinical explainability, Resource-efficient

## Abstract

Artificial intelligence (AI) foundation models for colour fundus photography (CFP) have been extensively studied and demonstrated great potential for advancing ocular and systemic health screening. However, their high computational demands and limited clinical interpretability constrain real-world clinical application. These models rely on self-supervised learning with massive unlabeled datasets to address the scarcity of high-quality annotations, but often generate irrelevant features and fail to improve interpretability due to the absence of medical knowledge integration. Thus, we propose HRVRL, a lightweight, knowledge-prompt foundation model that leverages a novel hierarchical representation learning framework based on retinal biological features. Over 150,000 instances were generated for pretraining through multi-level image augmentation of 267 vascular-labeled images. A progressive learning strategy enables HRVRL to capture retinal-specific features from coarse to fine scales. HRVRL demonstrates remarkable resource efficiency, requiring only 0.04 GB of memory, processing 24 images per second, and completing pretraining within one day using a single GPU. It outperforms existing foundation models in 20 of 24 downstream tasks related to ocular and systemic disease diagnosis and severity grading. HRVRL also offers high clinical interpretability, with quantitative assessments showing strong concordance between model predictions and clinical criteria and outperforming in all 10 tasks. In diabetic retinopathy (DR) analysis, HRVRL achieves superior diagnostic lesion recognition (median accuracy of 0.710 versus 0.1–0.235 for existing models; *P* < 0.001) and significant improvements in type-specific lesion detection under a zero-shot setting (18-fold for hemorrhages, 4-fold for microaneurysms, hard exudates, and soft exudates; *P* < 0.001). We demonstrate that HRVRL provides clinically interpretable predictions with transparent decision-making processes for individual cases. In conclusion, HRVRL achieves unprecedented resource efficiency and enhanced clinical interpretability, enabling practical deployment in resource-limited settings to improve ocular and systemic disease diagnosis.
