## supplemental table 1-9 for "An Efficient and Interpretable Foundation Model for Retinal Image Analysis in Disease Diagnosis": Supplementary_table_submit.xlsx

### Sheet: Supplementary Table 1
Dataset	Imaging device	Field	Field count (%)	Image count (%)
Public dataset
AV-DRIVE	Canon CR5 nonmydriatic 3CCD camera	45° FOV	40 (14.98%)	40 (14.98%)
HRF	CANON CF–60 UVi	60° FOV	45 (16.85%)	45 (16.85%)
LES-AV	Visucam ProNm fundus camera	30° FOV	21 (7.87%)	22 (8.24%)
		45° FOV	1 (0.03%)
UK Biobank	TOPCON 3DOCT-1000-Mk2	45° FOV	100 (37.45%)	100 (37.45%)
In-house dataset
MAGIC	RetiCam 3000 Plus	45° FOV	30 (11.24%)	60 (22.47%)
	RetiCam 3100	50° FOV	30 (11.24%)
In total				267

### Sheet: Supplementary Table 2
Disease category	Dataset	Country	Imaging device	Sub-category	Train	Validation	Test	In total (%)
Disease diagnosis: ocular disease
Ocular disease	UK Biobank	United Kingdom	TOPCON 3DOCT-1000-Mk2	Normal	448	144	148	740 (66.67%)
				Age-related macular degeneration	51	17	15	83 (7.48%)
				Diabetic retinopathy	32	14	12	58 (5.22%)
				Glaucoma	99	35	31	165 (14.86%)
				Retinal vascular occlusion	36	12	16	64 (5.77%)
				In total	666	222	222	1110
	Retina	NR	NR	Normal	168	42	90	300 (49.92%)
				Cataract	56	14	30	100 (16.64%)
				Glaucoma	56	14	31	101 (16.81%)
				Other retinal diseases	56	14	30	100 (16.64%)
				In total	336	84	181	601
	PAPILA	Spain	TRC-NW400 non-mydriatic retinal camera (Topcon)	No glaucoma	212	54	67	333 (68.11%)
				Suspected glaucoma	57	14	17	88 (17.99%)
				Glaucoma	43	11	14	68 (13.90%)
				In total	312	79	98	489
	BRSET	Brazil	Canon CR or NIKON NF5050	Normal	136	55	51	242 (26.56%)
				Age-related macular degeneration	154	44	44	242 (26.56%)
				Hypertensive retinopathy	122	44	45	211 (23.16%)
				Diabetic macular edema	134	39	43	216 (23.71%)
				In total	546	182	183	911
Disease diagnosis: systemic disease
Cerebrovascular diseases	UK Biobank	United Kingdom	TOPCON 3DOCT-1000-Mk2	No cerebrovascular diseases	388	146	156	690 (50.00%)
				Cerebrovascular diseases	440	130	120	690 (50.00%)
				In total	828	276	276	1380
Type 2 diabetes	UK Biobank	United Kingdom	TOPCON 3DOCT-1000-Mk2	No type 2 diabetes	611	196	193	1000 (50.00%)
				Type 2 diabetes	589	204	207	1000 (50.00%)
				In total	1200	400	400	2000
Heart failure	UK Biobank	United Kingdom	TOPCON 3DOCT-1000-Mk2	No heart failure	219	75	66	360 (50.00%)
				Heart failure	213	69	78	360 (50.00%)
				In total	432	144	144	720
Myocardial infarction	UK Biobank	United Kingdom	TOPCON 3DOCT-1000-Mk2	No myocardial infarction	512	160	183	855 (50.00%)
				Myocardial infarction	514	182	159	855 (50.00%)
				In total	1026	342	342	1710
Severity grading: retinal diseases
Diabetic retinopathy	Indian Diabetic Retinopathy Image Dataset (IDRID)	India	VX-10 alpha digital fundus camera (Kowa)	No retinopathy	107	27	34	168 (32.56%)
				Mild retinopathy	16	4	5	25 (4.84%)
				Moderate retinopathy	108	28	32	168 (32.56%)
				Severe retinopathy	59	15	19	93 (18.02%)
				Proliferative retinopathy	39	10	13	62 (12.02%)
				In total	329	84	103	516
	MESSIDOR-2	France	TRC-NW6 non-mydriatic fundus camera (Topcon)	No retinopathy	568	143	306	1017 (58.31%)
				Mild retinopathy	151	38	81	270 (15.48%)
				Moderate retinopathy	193	49	105	347 (19.89%)
				Severe retinopathy	41	11	23	75 (4.30%)
				Proliferative retinopathy	19	5	11	35 (2.01%)
				In total	972	246	526	1744
	Asia Pacific TeleOphthalmology Society 2019 (APTOS-2019)	India	a variety of camera models, not specified	No retinopathy	1010	253	542	1805 (49.29%)
				Mild retinopathy	207	52	111	370 (10.10%)
				Moderate retinopathy	559	140	300	999 (27.28%)
				Severe retinopathy	108	27	58	193 (5.27%)
				Proliferative retinopathy	164	42	89	295 (8.06%)
				in total	2048	514	1100	3662
Glaucoma	Glaucoma Fundus	South Korea	AFC-330 non-mydriatic auto fundus camera (Nidek)	No glaucoma	440	111	237	788 (51.04%)
				Early glaucoma	161	41	87	289 (18.72%)
				Advanced glaucoma	260	66	141	467 (30.25%)
				In total	861	218	465	1544

### Sheet: Supplementary Table 3
Dataset	Model (fine-tuning)	Accuracy	Sensitivity	Specificity	Precision	AUROC (95%CI)	PAUROC	PR (95%CI)	PPR	F1
Disease diagnosis: ocular disease
Retina	RETFound-Green	0.849	0.6075	0.8983	0.5295	0.869 (0.840, 0.896)	1.3e-63	0.701 (0.631, 0.765)	7.07791e-174	0.5582
	DERETFound	0.869245	0.377778	0.969051	0.570175	0.880 (0.852, 0.906)	0.458698	0.736 (0.672, 0.794)	2.81393e-17	nan
	RETFound	0.8637	0.5713	0.9226	0.6074	0.873 (0.843, 0.901)	3.36e-27	0.711 (0.647, 0.773)	2.47118e-110	0.5625
	HRVRL	0.8969	0.6584	0.9447	0.6961	0.881 (0.847, 0.912)	-	0.748 (0.672, 0.814)	-	0.6628
PAPILA	RETFound-Green	0.8571	0.3235	0.9506	nan	0.878 (0.833, 0.916)	< 0.001	0.796 (0.717, 0.865)	< 0.001	nan
	DERETFound	0.862245	0.235294	0.975309	nan	0.914 (0.875, 0.944)	5.84e-215	0.870 (0.815, 0.915)	2.07006e-231	nan
	RETFound	0.8673	0.3529	0.9568	nan	0.906 (0.864, 0.941)	1.3e-294	0.843 (0.769, 0.903)	< 0.001	nan
	HRVRL	0.9082	0.5441	0.9757	0.8056	0.940 (0.908, 0.964)	-	0.910 (0.864, 0.945)	-	0.6492
BRSET	RETFound-Green	0.9472	0.9106	0.959	0.8804	0.981 (0.971, 0.989)	1.65182e-183	0.950 (0.925, 0.971)	8.48598e-174	0.8951
	DERETFound	0.9217	0.8214	0.9544	0.8569	0.966 (0.953, 0.977)	1.87136e-195	0.915 (0.883, 0.944)	3.38732e-133	0.8229
	RETFound	0.917	0.7902	0.9495	0.8319	0.964 (0.950, 0.976)	6.46954e-248	0.912 (0.878, 0.941)	9.66085e-168	0.8045
	HRVRL	0.9362	0.8731	0.9567	0.8643	0.974 (0.964, 0.983)	-	0.932 (0.904, 0.956)	-	0.8675
UK Biobank	RETFound-Green	0.8705	0.4119	0.8017	nan	0.897 (0.872, 0.921)	4.36e-245	0.763 (0.709, 0.817)	2.96408e-230	nan
	DERETFound	0.885135	0.45016	0.85791	nan	0.871 (0.842, 0.898)	< 0.001	0.738 (0.682, 0.792)	< 0.001	nan
	RETFound	0.893	0.4858	0.8571	nan	0.916 (0.894, 0.936)	0.00145635	0.799 (0.753, 0.846)	1.96402e-08	nan
	HRVRL	0.897523	0.502102	0.866405	0.756031	0.918 (0.896, 0.938)	-	0.806 (0.760, 0.850)	-	0.549172
Disease diagnosis: systemic disease
Cerebrovascular diseases	RETFound-Green	0.5616	0.4808	0.6667	0.6522	0.601 (0.557, 0.645)	< 0.001	0.611 (0.547, 0.666)	2.49141e-296	0.5535
	DERETFound	0.59058	0.519231	0.683333	0.680672	0.512 (0.463, 0.558)	< 0.001	0.528 (0.472, 0.585)	< 0.001	0.589091
	RETFound	0.5326	0.2051	0.9583	0.8649	0.565 (0.516, 0.611)	< 0.001	0.584 (0.523, 0.637)	< 0.001	0.3316
	HRVRL	0.615942	0.641026	0.583333	0.666667	0.691 (0.646, 0.735)	-	0.672 (0.609, 0.732)	-	0.653595
Type 2 diabetes	RETFound-Green	0.6375	0.4922	0.7729	0.669	0.696 (0.658, 0.730)	< 0.001	0.682 (0.632, 0.732)	< 0.001	0.5672
	DERETFound	0.7075	0.637306	0.772947	0.723529	0.693 (0.655, 0.729)	< 0.001	0.687 (0.637, 0.735)	< 0.001	0.677686
	RETFound	0.69	0.6062	0.7681	0.7091	0.775 (0.743, 0.805)	0.000451064	0.773 (0.728, 0.816)	4.24142e-06	0.6536
	HRVRL	0.7175	0.709845	0.724638	0.706186	0.778 (0.745, 0.808)	-	0.769 (0.724, 0.811)	-	0.70801
Heart failure	RETFound-Green	0.5833	0.5694	0.6	0.6308	0.596 (0.525, 0.666)	< 0.001	0.591 (0.511, 0.682)	< 0.001	0.5985
	DERETFound	0.628788	0.569444	0.7	0.694915	0.641 (0.570, 0.704)	< 0.001	0.631 (0.546, 0.715)	< 0.001	0.625954
	RETFound	0.6288	0.5833	0.6833	0.6885	0.693 (0.627, 0.754)	6.69e-178	0.695 (0.615, 0.777)	1.31753e-135	0.6316
	HRVRL	0.681818	0.597222	0.783333	0.767857	0.735 (0.675, 0.792)	-	0.741 (0.668, 0.810)	-	0.671875
Myocardial infarction	RETFound-Green	0.6404	0.6612	0.6164	0.6648	0.676 (0.634, 0.715)	9.87e-221	0.652 (0.595, 0.710)	2.41725e-215	0.663
	DERETFound	0.643275	0.612022	0.679245	0.687117	0.659 (0.617, 0.700)	< 0.001	0.648 (0.595, 0.706)	9.87589e-251	0.647399
	RETFound	0.6433	0.6995	0.5786	0.6564	0.705 (0.664, 0.743)	1.2e-05	0.694 (0.640, 0.749)	0.00480372	0.6772
	HRVRL	0.652047	0.622951	0.685535	0.695122	0.707 (0.668, 0.746)	-	0.696 (0.645, 0.750)	-	0.657061
Severity grading: retinal disease
IDRID	RETFound-Green	0.8277	0.3032	0.8896	0.401	0.831 (0.786, 0.872)	5.24e-303	0.553 (0.445, 0.650)	4.29005e-267	nan
	DERETFound	0.822816	0.342643	0.870012	nan	0.851 (0.815, 0.884)	1.29e-122	0.573 (0.470, 0.668)	5.88596e-193	nan
	RETFound	0.818	0.3569	0.8696	nan	0.849 (0.812, 0.882)	1.49e-138	0.566 (0.463, 0.663)	1.52717e-229	nan
	HRVRL	0.835	0.3816	0.9003	0.4018	0.871 (0.833, 0.905)	-	0.645 (0.545, 0.728)	-	0.3863
MESS	RETFound-Green	0.9211	0.4305	0.9679	nan	0.951 (0.942, 0.958)	< 0.001	0.830 (0.795, 0.863)	< 0.001	nan
	DERETFound	0.911122	0.557236	0.957048	0.685658	0.939 (0.929, 0.947)	< 0.001	0.794 (0.758, 0.827)	< 0.001	0.602806
	RETFound	0.9135	0.511	0.9622	0.6869	0.935 (0.924, 0.944)	< 0.001	0.788 (0.750, 0.824)	< 0.001	0.5801
	HRVRL	0.942	0.7048	0.9749	0.7458	0.967 (0.960, 0.973)	-	0.885 (0.858, 0.908)	-	0.7114
APTOS-2019	RETFound-Green	0.8686	0.2058	0.9166	nan	0.897 (0.887, 0.907)	< 0.001	0.764 (0.740, 0.785)	< 0.001	nan
	DERETFound	0.933864	0.631516	0.9594	0.722298	0.979 (0.975, 0.982)	4.62e-123	0.933 (0.922, 0.943)	0.00430158	0.665903
	RETFound	0.9234	0.5634	0.9498	0.6659	0.971 (0.966, 0.976)	< 0.001	0.920 (0.908, 0.931)	< 0.001	0.5959
	HRVRL	0.928	0.606	0.9545	0.6855	0.976 (0.972, 0.981)	-	0.932 (0.922, 0.942)	-	0.6345
Glaucoma fundus	RETFound-Green	0.8753	0.7139	0.9114	0.6957	0.949 (0.937, 0.959)	< 0.001	0.911 (0.888, 0.930)	< 0.001	0.7018
	DERETFound	0.911828	0.671436	0.968915	0.877202	0.970 (0.962, 0.978)	1.85e-296	0.945 (0.930, 0.958)	1.13315e-224	0.735516
	RETFound	0.9022	0.7228	0.9383	0.7865	0.960 (0.949, 0.970)	3.77e-13	0.918 (0.888, 0.944)	2.59552e-140	0.735
	HRVRL	0.9075	0.805	0.9308	0.768	0.961 (0.951, 0.970)	-	0.932 (0.912, 0.948)	-	0.7857
Abbreviation: nan, not a number.

### Sheet: Supplementary Table 4
Dataset	Model (feature-based)	Accuracy	Sensitivity	Specificity	Precision	AUROC (95%CI)	PAUROC	PR (95%CI)	PPR	F1
Disease diagnosis: ocular disease
Retina	RETFound-Green	0.8379	0.0333	1	nan	0.794 (0.755, 0.833)	3.85e-112	0.583 (0.508, 0.654)	2.14235e-135	nan
	DERETFound	0.860037	0.188889	0.995585	nan	0.791 (0.753, 0.826)	2.04e-147	0.584 (0.506, 0.654)	2.58284e-134	nan
	RETFound	0.8564	0.1889	0.9912	nan	0.801 (0.766, 0.836)	3.9e-56	0.588 (0.509, 0.660)	2.37948e-105	nan
	HRVRL	0.858195	0.441577	0.942561	0.626505	0.814 (0.776, 0.851)	-	0.627 (0.554, 0.699)	-	0.479641
PAPILA	RETFound-Green	0.8418	0	1	nan	0.793 (0.737, 0.848)	< 0.001	0.697 (0.606, 0.784)	< 0.001	nan
	DERETFound	0.841837	0	1	nan	0.829 (0.769, 0.879)	< 0.001	0.744 (0.647, 0.830)	7.70426e-214	nan
	RETFound	0.8418	0	1	nan	0.828 (0.767, 0.878)	< 0.001	0.753 (0.660, 0.833)	9.05546e-214	nan
	HRVRL	0.857143	0.394958	0.938272	0.761905	0.885 (0.838, 0.923)	-	0.811 (0.727, 0.875)	-	0.414474
BRSET	RETFound-Green	0.8288	0.5207	0.9284	0.7347	0.849 (0.817, 0.879)	< 0.001	0.678 (0.608, 0.744)	< 0.001	0.5424
	DERETFound	0.8288	0.5875	0.9069	0.7551	0.833 (0.796, 0.865)	< 0.001	0.660 (0.581, 0.734)	< 0.001	0.5942
	RETFound	0.847	0.6231	0.9184	0.7149	0.879 (0.849, 0.907)	< 0.001	0.712 (0.634, 0.787)	< 0.001	0.6515
	HRVRL	0.8689	0.727	0.9134	0.7393	0.923 (0.900, 0.943)	-	0.821 (0.768, 0.871)	-	0.73
UK Biobank	RETFound-Green	0.8502	0.25	0.75	nan	0.863 (0.833, 0.892)	1.58e-242	0.713 (0.646, 0.776)	4.86811e-160	nan
	DERETFound	0.850225	0.25	0.75	nan	0.871 (0.842, 0.898)	4.93e-141	0.738 (0.682, 0.792)	7.12901e-35	nan
	RETFound	0.8502	0.25	0.75	nan	0.881 (0.855, 0.907)	1.61e-33	0.747 (0.696, 0.799)	8.27346e-08	nan
	HRVRL	0.865991	0.314153	0.796201	nan	0.888 (0.862, 0.911)	-	0.751 (0.699, 0.803)	-	nan
Disease diagnosis: systemic disease
Cerebrovascular diseases	RETFound-Green	0.4783	0.1218	0.9417	0.7308	0.488 (0.439, 0.534)	< 0.001	0.508 (0.451, 0.564)	< 0.001	0.2088
	DERETFound	0.438406	0.00641026	1	1	0.512 (0.463, 0.558)	< 0.001	0.528 (0.472, 0.585)	< 0.001	0.0127389
	RETFound	0.5543	0.3205	0.8583	0.7463	0.588 (0.543, 0.632)	< 0.001	0.589 (0.529, 0.645)	5.75705e-160	0.4484
	HRVRL	0.59058	0.519231	0.683333	0.680672	0.645 (0.598, 0.690)	-	0.632 (0.572, 0.692)	-	0.589091
Type 2 diabetes	RETFound-Green	0.565	0.9119	0.2415	0.5285	0.589 (0.553, 0.629)	< 0.001	0.588 (0.537, 0.639)	< 0.001	0.6692
	DERETFound	0.6475	0.419689	0.859903	0.736364	0.693 (0.655, 0.729)	< 0.001	0.687 (0.637, 0.735)	1.19e-292	0.534653
	RETFound	0.6775	0.6684	0.686	0.6649	0.731 (0.697, 0.763)	3.64e-98	0.720 (0.673, 0.766)	1.52039e-43	0.6667
	HRVRL	0.6975	0.678756	0.714976	0.689474	0.749 (0.714, 0.780)	-	0.737 (0.690, 0.782)	-	0.684073
Heart failure	RETFound-Green	0.5227	0.8333	0.15	0.5405	0.538 (0.467, 0.602)	< 0.001	0.537 (0.458, 0.621)	< 0.001	0.6557
	DERETFound	0.606061	0.819444	0.35	0.602041	0.641 (0.570, 0.704)	9.73e-95	0.631 (0.546, 0.715)	1.61265e-47	0.694118
	RETFound	0.5455	1	0	0.5455	0.626 (0.559, 0.691)	3.25e-180	0.631 (0.547, 0.709)	1.32592e-50	0.7059
	HRVRL	0.613636	0.625	0.6	0.652174	0.671 (0.606, 0.735)	-	0.660 (0.580, 0.745)	-	0.638298
Myocardial infarction	RETFound-Green	0.6023	0.6776	0.5157	0.6169	0.630 (0.587, 0.672)	< 0.001	0.613 (0.558, 0.673)	7.68682e-295	0.6458
	DERETFound	0.622807	0.590164	0.660377	0.666667	0.659 (0.617, 0.700)	2.87e-157	0.648 (0.595, 0.706)	8.1583e-71	0.626087
	RETFound	0.6404	0.765	0.4969	0.6364	0.673 (0.630, 0.712)	1.98e-45	0.655 (0.600, 0.712)	1.09152e-33	0.6948
	HRVRL	0.649123	0.84153	0.427673	0.628571	0.685 (0.648, 0.724)	-	0.670 (0.614, 0.725)	-	0.719626
Severity grading: retinal disease
IDRID	RETFound-Green	0.8107	0.1719	0.8908	nan	0.785 (0.736, 0.826)	0.213296	0.487 (0.384, 0.577)	1.1381e-129	nan
	DERETFound	0.762136	0.21875	0.799296	nan	0.743 (0.692, 0.789)	1.7e-231	0.407 (0.314, 0.492)	1.76459e-23	nan
	RETFound	0.7718	0.1875	0.828	nan	0.760 (0.712, 0.806)	3.13e-86	0.441 (0.347, 0.534)	6.87747e-09	nan
	HRVRL	0.776699	0.341188	0.808213	nan	0.783 (0.735, 0.823)	-	0.427 (0.337, 0.518)	-	nan
MESS	RETFound-Green	0.8954	0	1	nan	0.866 (0.850, 0.881)	< 0.001	0.640 (0.594, 0.684)	< 0.001	nan
	DERETFound	0.894962	0.00714286	0.997625	nan	0.870 (0.854, 0.885)	< 0.001	0.671 (0.629, 0.711)	4.61788e-197	nan
	RETFound	0.8959	0.0262	0.9941	nan	0.878 (0.862, 0.892)	< 0.001	0.692 (0.653, 0.729)	< 0.001	nan
	HRVRL	0.89924	0.182324	0.980982	0.672673	0.896 (0.881, 0.909)	-	0.703 (0.660, 0.742)	-	0.269336
APTOS-2019	RETFound-Green	0.8895	0.2158	0.9416	nan	0.890 (0.878, 0.901)	< 0.001	0.786 (0.764, 0.805)	< 0.001	nan
	DERETFound	0.878409	0.23	0.920937	nan	0.941 (0.934, 0.948)	< 0.001	0.848 (0.831, 0.865)	< 0.001	nan
	RETFound	0.8952	0.3382	0.9321	0.751	0.951 (0.944, 0.957)	< 0.001	0.868 (0.852, 0.883)	< 0.001	0.3389
	HRVRL	0.905455	0.461541	0.938256	0.620896	0.958 (0.953, 0.964)	-	0.883 (0.870, 0.896)	-	0.489687
Glaucoma fundus	RETFound-Green	0.7978	0.266	0.946	nan	0.835 (0.815, 0.856)	< 0.001	0.762 (0.728, 0.794)	< 0.001	nan
	DERETFound	0.843011	0.552458	0.905864	0.712607	0.913 (0.898, 0.928)	8.81e-13	0.864 (0.840, 0.886)	3.59418e-23	0.55755
	RETFound	0.8323	0.6467	0.8609	0.6179	0.911 (0.895, 0.926)	0.246711	0.862 (0.837, 0.885)	7.83755e-12	0.5977
	HRVRL	0.834409	0.691367	0.855159	0.611185	0.911 (0.894, 0.926)	-	0.858 (0.831, 0.884)	-	0.633134
Abbreviation: nan, not a number.

### Sheet: Supplementary Table 5
Dataset	Downsampling
	Model	AUC_ROC(10%)	AUC_ROC(20%)	AUC_ROC(50%)	AUC_ROC(90%)	AUC_ROC(100%)
Heart failure	RETFound-Green	0.524	0.5226	0.4966	0.53945	0.658648
	DERETFound	0.501966	0.602538	0.619803	0.621931	0.658648
	RETFound	0.5451	0.62975	0.64255	0.66635	0.69045
	HRVRL	0.572345	0.604864	0.629478	0.682724	0.733743
Myocardial infarction	RETFound-Green	0.6016	0.62425	0.67345	0.67435	0.6743
	DERETFound	0.531942	0.629017	0.669691	0.687136	0.66856
	RETFound	0.60925	0.6464	0.6998	0.71455	0.7035
	HRVRL	0.637907	0.651966	0.676389	0.707365	0.706932
MESSIDOR-2	RETFound-Green	0.89265	0.93715	0.9409	0.9525	0.95035
	DERETFound	0.852842	0.892223	0.922001	0.939329	0.938298
	RETFound	0.86225	0.88255	0.91025	0.92565	0.934
	HRVRL	0.841542	0.902462	0.949731	0.956125	0.966492
IDiRD	RETFound-Green	0.71085	0.81115	0.80685	0.8332	0.82885
	DERETFound	0.691015	0.819795	0.836238	0.862217	0.849494
	RETFound	0.7136	0.7922	0.81455	0.84455	0.75925
	HRVRL	0.719954	0.804318	0.812164	0.868528	0.868796

### Sheet: Supplementary Table 6
Disease category	Sample size	Shapley value
	Image	Area	Median
Disease diagnosis: ocular disease
Hypertensive retinopathy	50	Artery	0.297474
		Vein	0.343605
		Non-vessel	0.337866
Diabetic retinopathy	30	Artery	0.330756
		Vein	0.272836
		Non-vessel	0.439455
Severity grading: diabetic retinopathy
Mild diabetic retinopathy	8	Artery	0.341781
		Vein	0.29544
		Non-vessel	0.415282
Moderate diabetic retinopathy	17	Artery	0.336131
		Vein	0.2286
		Non-vessel	0.440399
Severe diabetic retinopathy	5	Artery	0.224739
		Vein	0.306585
		Non-vessel	0.538404
Disease diagnosis: systemic disease
Heart failure	60	Artery	0.332685
		Vein	0.336428
		Non-vessel	0.337667
Myocardial infarction	159	Artery	0.365201
		Vein	0.338816
		Non-vessel	0.288028

### Sheet: Supplementary Table 7
Disease category	Sample size		Detection rate
	Image	Lesion	Model	Median	P (U-test)
Disease diagnosis: ocular disease
Hypertensive retinopathy	30	256	RETFound-Green	0.118056	< 0.001
			DERETFound	0	< 0.001
			RETFound	0	< 0.001
			HRVRL	0.666667	-
Diabetic retinopathy	30	711	RETFound-Green	0.0952381	< 0.001
			DERETFound	0.235294	< 0.001
			RETFound	0.097619	< 0.001
			HRVRL	0.710084	-
Severity grading: diabetic retinopathy
Mild diabetic retinopathy	8	132	RETFound-Green	0.121324	0.001
			DERETFound	0.107955	0.001
			RETFound	0.0333333	0.001
			HRVRL	0.708333	-
Moderate diabetic retinopathy	17	386	RETFound-Green	0.0769231	< 0.001
			DERETFound	0.190476	< 0.001
			RETFound	0.0952381	< 0.001
			HRVRL	0.705882	-
Severe diabetic retinopathy	5	193	RETFound-Green	0.128205	0.008
			DERETFound	0.472222	0.008
			RETFound	0.166667	0.008
			HRVRL	0.75	-

### Sheet: Supplementary Table 8
Lesion	Sample size	Recall comparison
		Model	Median	P (U-test)
Microaneurysms	72 images	RETFound-Green	0	< 0.001
		DERETFound	0.1015	< 0.001
		RETFound	0.029	< 0.001
		HRVRL	0.4035	-
Hard exudates	72 images	RETFound-Green	0	< 0.001
		DERETFound	0.088	< 0.001
		RETFound	0.027	< 0.001
		HRVRL	0.555	-
Soft exudates	36 images	RETFound-Green	0	< 0.001
		DERETFound	0.1215	< 0.001
		RETFound	0.008	< 0.001
		HRVRL	0.4655	-
Haemorrhages	71 images	RETFound-Green	0	< 0.001
		DERETFound	0.022	< 0.001
		RETFound	0	< 0.001
		HRVRL	0.399	-
All lesions	72 images	RETFound-Green	0.004	< 0.001
		DERETFound	0.1335	< 0.001
		RETFound	0.0295	< 0.001
		HRVRL	0.518	-

### Sheet: Supplementary Table 9
Dataset	Ablation study
	Model	AUC_ROC	AUC_ROC_lower	AUC_ROC_upper
Heart failure	Random initialization	0.5246	0.455108	0.5941
	SL-ImageNet	0.65	0.58	0.72
	ICL -HRVRL	0.6982	0.6345	0.7619
	HRVRL	0.7337	0.675363	0.792124
Myocardial infarction	Random initialization	0.5443	0.499474	0.5892
	SL-ImageNet	0.6337	0.593063	0.6743
	ICL -HRVRL	0.697	0.655359	0.7387
	HRVRL	0.7069	0.668232	0.745631
MESSIDOR-2	Random initialization	0.8565	0.838868	0.8742
	SL-ImageNet	0.9325	0.921581	0.9435
	ICL -HRVRL	0.9623	0.954995	0.9696
	HRVRL	0.9665	0.9599	0.9731
IDiRD	Random initialization	0.6671	0.610359	0.7238
	SL-ImageNet	0.7928	0.750966	0.8346
	ICL -HRVRL	0.8281	0.786108	0.87
	HRVRL	0.8688	0.8327	0.9049
Abbreviation:ICL, Instance contrastive learning
